# Sex differences, cross-ancestry generalizability, and noise-smoking interactions in the polygenic architecture of hearing loss in adults

**DOI:** 10.1101/2022.01.26.22269898

**Authors:** Flavio De Angelis, Oana A. Zeleznik, Frank R. Wendt, Gita A. Pathak, Daniel S. Tylee, Antonella De Lillo, Dora Koller, Brenda Cabrera-Mendoza, Royce E Clifford, Adam X. Maihofer, Caroline M. Nievergelt, Gary C. Curhan, Sharon G. Curhan, Renato Polimanti

## Abstract

We conducted a comprehensive genome-wide investigation of hearing loss (HL) in 748,668 adult participants of the UK Biobank, the Nurses’ Health Studies (I and II), the Health Professionals Follow-up Study, and the Million Veteran Program. We identified 54 risk loci and characterized HL polygenic architecture, exploring sex differences, polygenic risk across ancestries, tissue-specific transcriptomic regulation, cause-effect relationships with genetically-correlated traits, and gene interactions with HL environmental risk factors. Our transcriptomic regulation analysis highlighted the potential role of the central nervous system in HL pathogenesis. This was supported by the multivariate interaction analysis that showed how genes involved in brain development interact with sex, noise pollution, and tobacco smoking in relation to their HL associations. Additionally, the genetically-informed causal inference analysis showed that HL is linked to many physical and mental health outcomes. These results provide many novel insights into the complex biology and epidemiology of HL in adults.
