## Supplemental Table 1 for "Sex differences, cross-ancestry generalizability, and noise-smoking interactions in the polygenic architecture of hearing loss in adults"

### Sheet: Foglio1
Supplemental Table 1: Definition of the combined four-category ordinal phenotype based on the traits defined in the UKB
2247	2257	3393	N	4-level ordinal category
Hearing difficulty/problems [yes/no]	Hearing difficulty/problems with background noise [yes/no]	Hearing aid user [yes/no]
N	N	N	113012	113012
N	Y	N	69531	87981
Y	N	N	18450
Y	Y	N	89994	89994
Y	N	Y	718	17971
N	Y	Y	106
Y	Y	Y	17147
