## Supplemental Table 2 for "Sex differences, cross-ancestry generalizability, and noise-smoking interactions in the polygenic architecture of hearing loss in adults"

### Sheet: Foglio1
Supplemental Table 2: Environments evaluated in the GEWIS analysis
ENVIRONMENTS
ID	Description	Category
Sex	Sex	Sex
24020	Average daytime sound level of noise pollution	Residential noise pollution
24021	Average evening sound level of noise pollution
24022	Average night-time sound level of noise pollution
1249	Past tobacco smoking	Smoking
1259	Smoking/smokers in household
1239	Current tobacco smoking
20160	Ever smoked
1269	Exposure to tobacco smoke at home
1279	Exposure to tobacco smoke outside home
1787	Maternal smoking around birth	Early life factors
20116	Smoking status	Smoking
4825	Noisy workplace	Hearing
4836	Loud music exposure frequency
