## Supplemental Table 3 for "Sex differences, cross-ancestry generalizability, and noise-smoking interactions in the polygenic architecture of hearing loss in adults"

### Sheet: Foglio1
Supplemental Table 3: Genome-wide statistics of HL traits
Code	Trait	Sex	LambdaGC	Intercept
UKB_2247	Hearing difficulties/problem in UKB	Combined	1.2865	1.0251 +- 0.0079
UKB_2257	Hearing difficulties/problem with background noise in UKB	Combined	1.3789	1.0297 +- 0.0090
UKB_3393	Hearing aid user in UKB	Combined	1.0926	1.0045 +- 0.0070
UKB_2247	Hearing difficulties/problem in UKB	M	1.1779	1.0049 +- 0.0072
UKB_2257	Hearing difficulties/problem with background noise in UKB	M	1.207	1.0157 +- 0.0075
UKB_3393	Hearing aid user in UKB	M	1.0527	1.0000 +- 0.0062
UKB_2247	Hearing difficulties/problem in UKB	F	1.1715	1.0253 +- 0.0065
UKB_2257	Hearing difficulties/problem with background noise in UKB	F	1.2332	1.0123 +- 0.0072
UKB_3393	Hearing aid user in UKB	F	1.0527	1.0062 +- 0.0067
ORD	Ordinal trait defined as Supplemental Table 1	Combined	1.232	1.0160 +- 0.0083
ORD_F	Ordinal trait defined as Supplemental Table 1	F	1.1428	1.0046 +- 0.007
ORD_M	Ordinal trait defined as Supplemental Table 1	M	1.1113	0.9945 +- 0.0071
HPFS	Hearing difficulty in HPFS cohort	M	1.0046	0.9847 +- 0.0078
NHS	Hearing difficulty in NHS cohort	F	1.0255	0.9774 +- 0.008
HL_META_F	Meta-analysis comprising UKB_2247 female participants and NHS	F	1.1843	1.0251 +- 0.0066
HL_META_M	Meta-analysis comprising UKB_2247 male participants and HPFS	M	1.1779	1.0037 +- 0.0072
HL_META	Meta-analysis comprising UKB_2247, NHS and HPFS	Combined	1.3068	1.0275 +- 0.0084
