## Supplemental Table 4 for "Sex differences, cross-ancestry generalizability, and noise-smoking interactions in the polygenic architecture of hearing loss in adults"

### Sheet: Foglio1
Supplemental Table 4: Genetic correlations among the HL traits. rg: genetic correlation; se: standard error.
Trait 1	Trait 2	rg	se	Z-score	P
UKB Hearing difficulty/problems	UKB Hearing difficulty/problems with background noise	0.8302	0.013	63.7113	0
UKB Hearing difficulty/problems	UKB Hearing aid user	0.7678	0.0402	19.0982	2.6154e-81
UKB Hearing difficulty/problems	Ordinal trait	0.9273	0.0153	60.789	0
UKB Hearing difficulty/problems	Males UKB Hearing difficulty/problems	0.9563	0.0105	91.1898	0
UKB Hearing difficulty/problems	Females UKB Hearing difficulty/problems	0.9532	0.0117	81.7833	0
UKB Hearing difficulty/problems	Males Hearing difficulty/problems with background noise	0.8159	0.0232	35.2097	1.422e-271
UKB Hearing difficulty/problems	Females Hearing difficulty/problems with background noise	0.8028	0.0215	37.345	3.0518e-305
UKB Hearing difficulty/problems	Males UKB Hearing aid user	0.7368	0.0581	12.6756	8.0768e-37
UKB Hearing difficulty/problems	Females UKB Hearing aid user	0.7252	0.065	11.1565	6.6565e-29
UKB Hearing difficulty/problems	Males Ordinal trait	0.8814	0.0288	30.6518	2.4975e-206
UKB Hearing difficulty/problems	Females Ordinal trait	0.8766	0.0251	34.9101	5.224e-267
UKB Hearing difficulty/problems with background noise	UKB Hearing difficulty/problems	0.8302	0.013	63.7113	0
UKB Hearing difficulty/problems with background noise	UKB Hearing aid user	0.3925	0.0387	10.1388	3.7149e-24
UKB Hearing difficulty/problems with background noise	Ordinal trait	0.8277	0.0123	67.0675	0
UKB Hearing difficulty/problems with background noise	Males Hearing difficulty/problems with background noise	0.9688	0.0111	87.231	0
UKB Hearing difficulty/problems with background noise	Females Hearing difficulty/problems with background noise	0.9732	0.0079	123.801	0
UKB Hearing difficulty/problems with background noise	Males UKB Hearing difficulty/problems	0.7485	0.0236	31.7755	1.4124e-221
UKB Hearing difficulty/problems with background noise	Females UKB Hearing difficulty/problems	0.8347	0.0218	38.2609	0
UKB Hearing difficulty/problems with background noise	Males UKB Hearing aid user	0.3645	0.0468	7.7867	6.8779e-15
UKB Hearing difficulty/problems with background noise	Females UKB Hearing aid user	0.383	0.0605	6.3352	2.3708e-10
UKB Hearing difficulty/problems with background noise	Males Ordinal trait	0.7412	0.0261	28.3658	5.3505e-177
UKB Hearing difficulty/problems with background noise	Females Ordinal trait	0.8209	0.0237	34.6479	4.804e-263
UKB Hearing aid user	UKB Hearing difficulty/problems	0.7678	0.0402	19.0982	2.6154e-81
UKB Hearing aid user	UKB Hearing difficulty/problems with background noise	0.3925	0.0387	10.1388	3.7149e-24
UKB Hearing aid user	Ordinal trait	0.8296	0.0197	42.2023	0
UKB Hearing aid user	Males UKB Hearing aid user	0.9772	0.0308	31.7652	1.9597e-221
UKB Hearing aid user	Females UKB Hearing aid user	0.9395	0.0422	22.2385	1.4584e-109
UKB Hearing aid user	Males UKB Hearing difficulty/problems	0.7052	0.045	15.6688	2.4713e-55
UKB Hearing aid user	Females UKB Hearing difficulty/problems	0.7399	0.0511	14.4767	1.7013e-47
UKB Hearing aid user	Males UKB Hearing difficulty/problems with background noise	0.3458	0.0472	7.3196	2.4868e-13
UKB Hearing aid user	Females UKB Hearing difficulty/problems with background noise	0.3992	0.0467	8.5494	1.2369e-17
UKB Hearing aid user	Males Ordinal trait	0.8194	0.032	25.6376	5.8207e-145
UKB Hearing aid user	Females Ordinal trait	0.7486	0.0371	20.1775	1.5449e-90
Ordinal trait	UKB Hearing difficulty/problems	0.9273	0.0153	60.789	0
Ordinal trait	UKB Hearing difficulty/problems with background noise	0.8277	0.0123	67.0675	0
Ordinal trait	UKB Hearing aid user	0.8296	0.0197	42.2023	0
Ordinal trait	Males UKB Hearing difficulty/problems	0.8617	0.0247	34.8954	8.719e-267
Ordinal trait	Females UKB Hearing difficulty/problems	0.9045	0.0254	35.5673	4.4953e-277
Ordinal trait	Males UKB Hearing difficulty/problems with background noise	0.7937	0.0231	34.3879	3.8213e-259
Ordinal trait	Females UKB Hearing difficulty/problems with background noise	0.8095	0.0186	43.6237	0
Ordinal trait	Males UKB Hearing aid user	0.7975	0.0398	20.0334	2.8202e-89
Ordinal trait	Females UKB Hearing aid user	0.7917	0.0552	14.3325	1.3705e-46
Ordinal trait	Males Ordinal trait	0.9462	0.0157	60.2408	0
Ordinal trait	Females Ordinal trait	0.9443	0.0137	69.045	0
Males UKB Hearing difficulty/problems	UKB Hearing difficulty/problems with background noise	0.7485	0.0236	31.7755	1.4124e-221
Males UKB Hearing difficulty/problems	UKB Hearing aid user	0.7052	0.045	15.6688	2.4713e-55
Males UKB Hearing difficulty/problems	Ordinal trait	0.8617	0.0247	34.8954	8.719e-267
Males UKB Hearing difficulty/problems	Females UKB Hearing difficulty/problems with background noise	0.6689	0.0376	17.8049	6.4706e-71
Males UKB Hearing difficulty/problems	Females UKB Hearing aid user	0.5779	0.0821	7.0395	1.9294e-12
Males UKB Hearing difficulty/problems	Males Ordinal trait	0.9029	0.0267	33.7786	4.0697e-250
Males UKB Hearing difficulty/problems	Females Ordinal trait	0.7293	0.0441	16.5392	1.9167e-61
Females UKB Hearing difficulty/problems	UKB Hearing difficulty/problems with background noise	0.8347	0.0218	38.2609	0
Females UKB Hearing difficulty/problems	UKB Hearing aid user	0.7399	0.0511	14.4767	1.7013e-47
Females UKB Hearing difficulty/problems	Ordinal trait	0.9045	0.0254	35.5673	4.4953e-277
Females UKB Hearing difficulty/problems	Males UKB Hearing difficulty/problems with background noise	0.7523	0.0426	17.6611	8.361e-70
Females UKB Hearing difficulty/problems	Males UKB Hearing aid user	0.6285	0.0759	8.2794	1.2377e-16
Females UKB Hearing difficulty/problems	Males Ordinal trait	0.7669	0.0513	14.9637	1.2675e-50
Females UKB Hearing difficulty/problems	Females Ordinal trait	0.9443	0.0211	44.6756	0
Males UKB Hearing difficulty/problems with background noise	UKB Hearing difficulty/problems	0.8159	0.0232	35.2097	1.422e-271
Males UKB Hearing difficulty/problems with background noise	UKB Hearing aid user	0.3458	0.0472	7.3196	2.4868e-13
Males UKB Hearing difficulty/problems with background noise	Ordinal trait	0.7937	0.0231	34.3879	3.8213e-259
Males UKB Hearing difficulty/problems with background noise	Females UKB Hearing difficulty/problems	0.7523	0.0426	17.6611	8.361e-70
Males UKB Hearing difficulty/problems with background noise	Females UKB Hearing aid user	0.2985	0.0801	3.728	0.00019301
Males UKB Hearing difficulty/problems with background noise	Males Ordinal trait	0.7531	0.0254	29.6588	2.6153e-193
Males UKB Hearing difficulty/problems with background noise	Females Ordinal trait	0.738	0.0455	16.2032	4.7876e-59
Females UKB Hearing difficulty/problems with background noise	UKB Hearing difficulty/problems	0.8028	0.0215	37.345	3.0518e-305
Females UKB Hearing difficulty/problems with background noise	UKB Hearing aid user	0.3992	0.0467	8.5494	1.2369e-17
Females UKB Hearing difficulty/problems with background noise	Ordinal trait	0.8095	0.0186	43.6237	0
Females UKB Hearing difficulty/problems with background noise	Males UKB Hearing difficulty/problems	0.6689	0.0376	17.8049	6.4706e-71
Females UKB Hearing difficulty/problems with background noise	Males UKB Hearing aid user	0.3371	0.0606	5.5659	2.6081e-08
Females UKB Hearing difficulty/problems with background noise	Males Ordinal trait	0.6799	0.041	16.5997	7.0008e-62
Females UKB Hearing difficulty/problems with background noise	Females Ordinal trait	0.847	0.0187	45.3641	0
Males UKB Hearing aid user	UKB Hearing difficulty/problems	0.7368	0.0581	12.6756	8.0768e-37
Males UKB Hearing aid user	UKB Hearing difficulty/problems with background noise	0.3645	0.0468	7.7867	6.8779e-15
Males UKB Hearing aid user	Ordinal trait	0.7975	0.0398	20.0334	2.8202e-89
Males UKB Hearing aid user	Females UKB Hearing difficulty/problems	0.6285	0.0759	8.2794	1.2377e-16
Males UKB Hearing aid user	Females UKB Hearing difficulty/problems with background noise	0.3371	0.0606	5.5659	2.6081e-08
Males UKB Hearing aid user	Males Ordinal trait	0.8871	0.0254	34.9029	6.7229e-267
Males UKB Hearing aid user	Females Ordinal trait	0.6086	0.0776	7.8376	4.5918e-15
Females UKB Hearing aid user	UKB Hearing difficulty/problems	0.7252	0.065	11.1565	6.6565e-29
Females UKB Hearing aid user	UKB Hearing difficulty/problems with background noise	0.383	0.0605	6.3352	2.3708e-10
Females UKB Hearing aid user	Ordinal trait	0.7917	0.0552	14.3325	1.3705e-46
Females UKB Hearing aid user	Males UKB Hearing difficulty/problems	0.5779	0.0821	7.0395	1.9294e-12
Females UKB Hearing aid user	Males UKB Hearing difficulty/problems with background noise	0.2985	0.0801	3.728	0.00019301
Females UKB Hearing aid user	Males Ordinal trait	0.6517	0.1015	6.4227	1.3388e-10
Females UKB Hearing aid user	Females Ordinal trait	0.8487	0.0388	21.8746	4.5321e-106
Male Ordinal trait	UKB Hearing difficulty/problems	0.8814	0.0288	30.6518	2.4975e-206
Male Ordinal trait	UKB Hearing difficulty/problems with background noise	0.7412	0.0261	28.3658	5.3505e-177
Male Ordinal trait	UKB Hearing aid user	0.8194	0.032	25.6376	5.8207e-145
Male Ordinal trait	Males UKB Hearing difficulty/problems	0.9029	0.0267	33.7786	4.0697e-250
Male Ordinal trait	Females UKB Hearing difficulty/problems	0.7669	0.0513	14.9637	1.2675e-50
Male Ordinal trait	Males UKB Hearing difficulty/problems with background noise	0.7531	0.0254	29.6588	2.6153e-193
Male Ordinal trait	Females UKB Hearing difficulty/problems with background noise	0.6799	0.041	16.5997	7.0008e-62
Male Ordinal trait	Males UKB Hearing aid user	0.8871	0.0254	34.9029	6.7229e-267
Male Ordinal trait	Females UKB Hearing aid user	0.6517	0.1015	6.4227	1.3388e-10
Female Ordinal trait	UKB Hearing difficulty/problems	0.8766	0.0251	34.9101	5.224e-267
Female Ordinal trait	UKB Hearing difficulty/problems with background noise	0.8209	0.0237	34.6479	4.804e-263
Female Ordinal trait	UKB Hearing aid user	0.7486	0.0371	20.1775	1.5449e-90
Female Ordinal trait	Males UKB Hearing difficulty/problems	0.7293	0.0441	16.5392	1.9167e-61
Female Ordinal trait	Females UKB Hearing difficulty/problems	0.9443	0.0211	44.6756	0
Female Ordinal trait	Males UKB Hearing difficulty/problems with background noise	0.738	0.0455	16.2032	4.7876e-59
Female Ordinal trait	Females UKB Hearing difficulty/problems with background noise	0.847	0.0187	45.3641	0
Female Ordinal trait	Males UKB Hearing aid user	0.6086	0.0776	7.8376	4.5918e-15
Female Ordinal trait	Females UKB Hearing aid user	0.8487	0.0388	21.8746	4.5321e-106
