## Supplemental Table 5 for "Sex differences, cross-ancestry generalizability, and noise-smoking interactions in the polygenic architecture of hearing loss in adults"

### Sheet: Foglio1
Supplemental Table 5: LD-independent genome-wide significant (GWS) loci (P < 5×10-8) associated with hearing difficulties in UKB both sexes sample. REF: reference allele; ALT:alternative allele; A1: effect allele; SE: standard error.
rsID	CHROMOSOME	POSITION	REF	ALT	A1	BETA	SE	P
10:94782873_GTTT_G	10	94782873	G	GTTT	G	0.973671	0.00482822	3.27235e-08
6:84229773_GC_G	6	84229773	G	GC	GC	0.969711	0.00489116	3.20925e-10
rs10831990	11	13197316	C	T	C	0.970713	0.00539932	3.68746e-08
rs10901863	10	126812270	T	C	T	1.05275	0.00554817	1.9366e-20
rs11041717	11	8054933	A	C	A	0.957596	0.00616635	2.11331e-12
rs11085064	19	4209152	A	G	A	1.03526	0.00612376	1.51821e-08
rs11211160	1	46146229	A	T	A	1.03873	0.00522595	3.57871e-13
rs11238325	7	50853151	T	C	C	0.967694	0.00541623	1.33453e-09
rs12156228	8	141701299	G	T	G	1.03556	0.00508012	6.07693e-12
rs12441297	15	89236386	G	T	G	0.96004	0.00606149	1.72324e-11
rs12515096	5	73084330	C	T	C	1.04779	0.00482481	3.8138e-22
rs12981356	19	2388079	C	A	C	0.971973	0.00520925	4.84104e-08
rs13147559	4	17524570	G	C	G	1.04871	0.00698853	1.00764e-11
rs13171669	5	148601243	G	A	G	1.03199	0.00485472	8.79319e-11
rs142673751	11	55222166	T	C	T	1.13514	0.0229745	3.44432e-08
rs143282422	10	73377112	A	G	A	1.15681	0.0221367	4.69151e-11
rs148512269	2	227596034	T	G	T	1.10865	0.0179763	9.58591e-09
rs1558804	12	109898732	G	A	G	1.02973	0.00480737	1.09513e-09
rs1566128	14	52514981	G	A	A	1.03647	0.00483821	1.32252e-13
rs1847140	11	89037064	G	A	G	1.05087	0.0050763	1.45755e-22
rs1928176	6	21968899	G	A	G	1.02745	0.00483682	2.17145e-08
rs222836	17	7133162	A	G	G	1.03106	0.00477374	1.4867e-10
rs2296506	6	158507981	A	G	G	0.967457	0.00478526	4.71792e-12
rs2354376	7	138487145	A	C	C	0.971528	0.00490084	3.76984e-09
rs2877561	3	121712051	C	A	A	1.03655	0.00539436	2.82163e-11
rs34073570	5	103998895	CT	C	CT	0.970616	0.00491038	1.24935e-09
rs35094336	8	82670771	A	G	A	1.05713	0.00929485	2.27612e-09
rs36062310	22	50988105	A	G	A	1.1472	0.0116051	2.62977e-32
rs4948502	10	63839417	C	T	C	0.968263	0.00486336	3.32049e-11
rs553448379	6	43288656	TA	T	T	0.956912	0.00494924	5.63301e-19
rs566673	11	66401373	G	T	G	1.02733	0.00481953	2.20326e-08
rs57167368	10	80521351	A	G	A	0.965767	0.00596163	5.1324e-09
rs5756795	22	38122122	C	T	C	1.04081	0.00483869	1.37251e-16
rs58919600	5	92970519	C	T	C	0.962198	0.00682466	1.63772e-08
rs6545432	2	54817683	G	A	G	0.967073	0.00479064	2.77113e-12
rs67307131	11	118480223	C	T	C	1.04013	0.00502845	5.09791e-15
rs717973	2	208091112	A	G	G	1.03034	0.00484866	7.0604e-10
rs72622588	3	182003490	T	G	T	0.950775	0.00633607	1.62834e-15
rs72818515	10	76060718	A	C	C	0.967686	0.00538444	1.05808e-09
rs72930998	18	52632968	C	T	C	1.0344	0.00582038	6.19881e-09
rs73204028	7	115092852	T	C	T	0.973299	0.00486534	2.65728e-08
rs7525101	1	165109131	T	C	T	1.02782	0.00481479	1.20615e-08
rs766262445	13	53857042	C	CT	C	0.973744	0.00480353	3.04312e-08
rs7712395	5	2559538	T	C	T	1.04491	0.00744988	3.71005e-09
rs7819550	8	74206582	A	G	A	1.03591	0.00601794	4.54943e-09
rs9493627	6	133789728	A	G	A	1.04334	0.00508485	7.21138e-17
