## Supplemental Table 6 for "Sex differences, cross-ancestry generalizability, and noise-smoking interactions in the polygenic architecture of hearing loss in adults"

### Sheet: Foglio1
Supplemental Table 6: LD-independent genome-wide significant (GWS) loci (P < 5×10-8) associated with hearing difficulties in UKB male sample. REF: reference allele; ALT: alternative allele; A1:Effect allele; SE:standard error.
rsID	CHROMOSOME	POSITION	REF	ALT	A1	BETA_male	SE_male	P_male	BETA_female	SE_female	P_female	Z-score	P for Z-test
rs1566129	14	52514912	C	T	T	1.04323	0.0067787	4.27396e-10	1.02893	0.0069266	3.8371e-05	1.47549	0.14008
rs201910315	8	141684989	TA	T	TA	1.04205	0.0067951	1.34926e-09	1.02286	0.00693341	0.00111246	1.97672	0.0480736
rs28482847	1	46595077	T	A	A	1.04189	0.00717969	1.09184e-08	1.03423	0.00728461	3.84301e-06	0.748919	0.453906
rs2876317	6	136263815	C	A	C	1.03814	0.00671772	2.51707e-08	1.00089	0.00684886	0.896408	3.88285	0.000103239
rs34073570	5	103998895	CT	C	CT	0.961621	0.00688121	1.29097e-08	0.980108	0.0070231	0.00422353	-1.88022	0.0600777
rs35094336	8	82670771	A	G	A	1.07578	0.0130085	1.96282e-08	1.03785	0.0133381	0.00534548	2.03582	0.0417685
rs36062310	22	50988105	A	G	A	1.13063	0.0164079	7.29159e-14	1.16406	0.0164272	2.28949e-20	-1.43984	0.149914
rs4121403	11	89024455	G	A	G	1.04903	0.00714802	2.14546e-11	1.05286	0.00727288	1.40984e-12	-0.375582	0.707227
rs55914108	2	5894781	G	A	G	1.04518	0.00754909	4.81134e-09	1.01445	0.00772799	0.0634557	2.84451	0.00444798
rs62415384	6	43261767	C	G	C	0.961437	0.00699327	1.87169e-08	0.956926	0.00715452	7.55461e-10	0.45089	0.652069
rs67307131	11	118480223	C	T	C	1.05072	0.00704103	2.11631e-12	1.02938	0.00720188	5.78649e-05	2.11877	0.0341102
rs6869243	5	72915681	T	C	T	0.963019	0.00675124	2.38427e-08	0.950235	0.00688664	1.24056e-13	1.3256	0.184971
rs739138	22	38122462	G	A	A	0.957865	0.00765105	1.83881e-08	0.954576	0.00783839	3.01497e-09	0.30027	0.763972
rs7635843	3	182003854	T	C	T	0.960059	0.00718515	1.40448e-08	0.969831	0.00732044	2.85626e-05	-0.952674	0.340755
