## Supplemental Table 7 for "Sex differences, cross-ancestry generalizability, and noise-smoking interactions in the polygenic architecture of hearing loss in adults"

### Sheet: Foglio1
Supplemental Table 7: LD-independent genome-wide significant (GWS) loci (P < 5×10-8) associated with hearing difficulties in UKB female sample. REF: reference allele; ALT: alternative allele; A1:Effect allele; SE:standard error.
rsID	chr	pos	REF	ALT	A1	BETA_female	SE_female	P_female	BETA_male	SE_male	P_male	Z-score	P for Z-test
3:121696046_CAGAAG_C	3	121696046	C	CAGAAG	C	1.04521	0.0079336	2.50158e-08	1.02977	0.00776434	0.000158279	1.3909	0.164257
8:38046478_AT_A	8	38046478	A	AT	A	0.957951	0.00769656	2.38358e-08	0.987586	0.00751665	0.0965339	-2.75466	0.00587524
rs10901863	10	126812270	T	C	T	1.06592	0.00792192	7.69995e-16	1.0402	0.00778498	4.13454e-07	2.31568	0.0205756
rs12515096	5	73084330	C	T	C	1.06466	0.00689928	1.06492e-19	1.03225	0.00676391	2.69058e-06	3.35444	0.000795245
rs12901974	15	89236819	A	G	A	0.953712	0.00833677	1.30915e-08	0.974585	0.00814795	0.00158011	-1.79056	0.0733633
rs142739979	22	38483155	TTCATGGGTG	T	TTCATGGGTG	1.05263	0.00730905	2.25807e-12	1.02738	0.00718159	0.000168909	2.46418	0.0137328
rs143282422	10	73377112	A	G	A	1.19922	0.0312746	6.28522e-09	1.11605	0.031291	0.000450061	1.87995	0.060115
rs1808828	5	148630191	A	C	A	1.04562	0.0068821	9.05052e-11	1.0114	0.00673288	0.0922514	3.55428	0.000379012
rs35624969	7	72991592	C	T	C	1.04745	0.00755848	8.582e-10	1.01219	0.00744827	0.103731	3.32276	0.000891316
rs36062310	22	50988105	A	G	A	1.16406	0.0164272	2.28949e-20	1.13063	0.0164079	7.29159e-14	1.43984	0.149914
rs563737497	6	43300323	TA	T	T	0.951189	0.00704105	1.18379e-12	0.96513	0.00688021	2.48661e-07	-1.41612	0.156739
rs72622585	3	181992315	C	T	C	0.947447	0.00897186	1.77564e-09	0.95488	0.00882044	1.65524e-07	-0.590788	0.554663
rs741475	2	208087139	T	C	C	1.0393	0.00693117	2.67063e-08	1.0209	0.0067854	0.00230222	1.89698	0.0578306
rs781764432	6	158499097	GT	G	G	0.955745	0.00684808	3.85116e-11	0.980784	0.00670693	0.00381586	-2.61221	0.00899582
rs7947262	11	89026407	A	T	A	1.05338	0.00700666	1.1518e-13	1.04225	0.00688783	1.87099e-09	1.1328	0.2573
rs9493627	6	133789728	A	G	A	1.05375	0.00726377	5.68906e-13	1.03378	0.00713385	3.20071e-06	1.96148	0.0498226
rs9677089	2	54794927	C	A	C	1.05242	0.00787582	8.73357e-11	1.01458	0.00775732	0.062033	3.423	0.000619331
rs969394	13	76451588	A	G	G	1.04137	0.00709567	1.11353e-08	1.0083	0.00698276	0.236553	3.32186	0.000894203
rs9784468	4	186837739	A	G	A	1.06853	0.0117134	1.52144e-08	1.00979	0.0115653	0.399743	3.56846	0.000359079
