## Supplemental Table 8 for "Sex differences, cross-ancestry generalizability, and noise-smoking interactions in the polygenic architecture of hearing loss in adults"

### Sheet: Foglio1
Supplemental Table 8: Effect size comparison between sex-specific findings in the meta-analyses. GWS:genome-wide significant in; REF: reference allele; ALT: alternative allele; A1:Effect allele; SE:standard error.
GWS	rsID	CHROMOSOME	POSITION	BETA	SE	P	BETA IN OTHER SEX	SE IN OTHER SEX	P IN OTHER SEX	Z-score	P for Z-test
Females	rs13399656	2	54802696	-0.058	0.0074	6.639e-15	-0.0141	0.0077	0.06705	-4.11071	3.94444e-05
Females	rs1808828	5	148630191	0.0465	0.0066	1.638e-12	0.0107	0.0066	0.1045	3.83552	0.0001253
Females	rs11738813	5	73087902	0.0633	0.0065	1.029e-22	0.0312	0.0066	2.571e-06	3.46526	0.000529715
Females	rs35624969	7	72991592	-0.0464	0.0076	8.606e-10	-0.0121	0.0074	0.1038	-3.23355	0.00122263
Females	rs969394	13	76451588	-0.04	0.0066	1.588e-09	-0.0102	0.0068	0.1374	-3.14469	0.00166262
Females	rs7196256	16	31273530	-0.0392	0.0069	1.23e-08	-0.0081	0.0071	0.2502	-3.14125	0.00168226
Females	rs10901863	10	126812270	0.0677	0.0076	4.051e-19	0.0382	0.0076	5.98e-07	2.74469	0.00605679
Females	rs4321849	6	158498647	0.0445	0.0064	3.553e-12	0.0204	0.0066	0.00193	2.62142	0.00875632
Females	rs61863078	10	94777108	0.037	0.0065	1.036e-08	0.0184	0.0066	0.005354	2.00791	0.044653
Females	rs12441297	15	89236386	0.0592	0.0081	3.024e-13	0.0361	0.0083	1.413e-05	1.99182	0.0463904
Females	rs2242416	6	43273604	-0.0562	0.0066	1.157e-17	-0.0375	0.0067	2.354e-08	-1.98835	0.0467731
Females	rs9493627	6	133789728	0.0508	0.0068	7.452e-14	0.0322	0.007	4.181e-06	1.90591	0.0566614
Females	rs5756799	22	38127126	0.0474	0.0064	1.748e-13	0.0308	0.0066	3.133e-06	1.80563	0.0709764
Females	rs6675438	1	165112224	0.0379	0.0065	4.455e-09	0.0217	0.0066	0.00107	1.74882	0.0803215
Females	rs717973	2	208091112	-0.0366	0.0065	1.707e-08	-0.0209	0.0067	0.001678	-1.68186	0.0925952
Females	rs143282422	10	73377112	0.1817	0.0313	6.288e-09	0.1098	0.0313	0.00045	1.62431	0.104309
Females	rs2877561	3	121712051	0.0474	0.0072	4.655e-11	0.0314	0.0074	2.185e-05	1.54968	0.121219
Females	rs222836	17	7133162	-0.038	0.0064	2.936e-09	-0.0239	0.0066	0.0002749	-1.5337	0.125104
Females	rs36062310	22	50988105	0.1519	0.0164	2.294e-20	0.1228	0.0164	7.282e-14	1.25468	0.209594
Females	rs13147559	4	17524570	-0.058	0.0094	5.875e-10	-0.043	0.0096	7.153e-06	-1.11642	0.264241
Females	rs11041717	11	8054933	-0.0523	0.0082	2.176e-10	-0.0392	0.0085	3.65e-06	-1.10917	0.267355
Females	rs7950615	11	89053302	0.0556	0.0069	6.683e-16	0.0449	0.0071	2.313e-10	1.08075	0.279807
Females	rs16832970	3	181989955	0.0521	0.0084	5.363e-10	0.0461	0.0086	9.403e-08	0.4991	0.617709
Females	rs6662164	1	46146230	0.0408	0.0069	3.102e-09	0.0417	0.0071	3.88e-09	-0.0909045	0.927569
Males	rs55914108	2	5894781	-0.0425	0.0074	9.192e-09	-0.0099	0.0072	0.1705	-3.15747	0.00159146
Males	rs61734651	20	61451332	0.0754	0.0135	2.343e-08	0.0334	0.0138	0.01535	2.17558	0.0295865
Males	rs62120687	19	2390520	-0.0417	0.0074	2.06e-08	-0.0199	0.0073	0.006075	-2.09722	0.0359741
Males	rs34073570	5	103998895	-0.0391	0.0069	1.291e-08	-0.0201	0.007	0.004224	-1.93305	0.0532303
Males	rs201910315	8	141684989	-0.0412	0.0068	1.347e-09	-0.0226	0.0069	0.001114	-1.91998	0.0548609
Males	rs2611336	6	43329028	0.0379	0.0067	1.743e-08	0.0557	0.0066	1.994e-17	-1.89265	0.058404
Males	rs35094336	8	82670771	0.0747	0.0128	4.998e-09	0.0456	0.0125	0.000255	1.62651	0.103841
Males	rs1566129	14	52514912	0.0443	0.0066	2.67e-11	0.0304	0.0065	2.68e-06	1.50053	0.133476
Males	rs67307131	11	118480223	-0.0488	0.0069	1.476e-12	-0.0354	0.0067	1.444e-07	-1.39327	0.163539
Males	rs36062310	22	50988105	0.1228	0.0164	7.282e-14	0.1519	0.0164	2.294e-20	-1.25468	0.209594
Males	rs7635843	3	182003854	-0.0401	0.007	1.214e-08	-0.029	0.0068	2.245e-05	-1.1374	0.255371
Males	rs6890164	5	72915806	0.0382	0.0066	7.255e-09	0.0457	0.0064	1.072e-12	-0.815796	0.414617
Males	rs785513	1	46538320	0.0444	0.0071	5.171e-10	0.0382	0.0069	3.559e-08	0.626231	0.531164
Males	rs739138	22	38122462	-0.0435	0.0075	6.613e-09	-0.0499	0.0073	1.026e-11	0.611496	0.540871
Males	rs5793399	11	89024321	-0.0474	0.0072	3.645e-11	-0.0509	0.0073	2.922e-12	0.341354	0.732837
