## Supplemental Table 9 for "Sex differences, cross-ancestry generalizability, and noise-smoking interactions in the polygenic architecture of hearing loss in adults"

### Sheet: Foglio1
Supplemental Table 9: Association of the hearing-loss polygenic risk score derived from the UKB-NHS-HPFS sex-combined meta-analysis in the MVP cohort.
Threshold	R2	P
5e-08	0.00253434	1.20757e-103
0.01	0.00490447	3.54715e-198
0.0200001	0.00509526	9.14976e-206
0.0300001	0.00536425	1.78384e-216
0.0400001	0.00533771	2.00612e-215
0.0500001	0.00519295	1.16433e-209
0.06	0.00516321	1.77582e-208
0.0700001	0.00518071	3.54567e-209
0.0800001	0.0051224	7.42613e-207
0.09	0.00509314	1.08694e-205
0.1	0.005103	4.39814e-206
0.11	0.00506738	1.15479e-204
0.12	0.00507634	5.11483e-205
0.13	0.00506752	1.13756e-204
0.14	0.00507179	7.68112e-205
0.15	0.00507717	4.71439e-205
0.16	0.00504276	1.10797e-203
0.17	0.005053	4.33761e-204
0.18	0.0050247	5.83713e-203
0.19	0.00505489	3.66463e-204
0.2	0.00502513	5.67406e-203
0.21	0.00497706	4.63633e-201
0.22	0.00495925	2.35735e-200
0.23	0.00492319	6.43158e-199
0.24	0.00493174	2.94414e-199
0.25	0.00484771	6.50869e-196
0.26	0.00484338	9.66875e-196
0.27	0.00480614	2.94847e-194
0.28	0.00480854	2.38036e-194
0.29	0.00482713	4.31689e-195
0.3	0.00484792	6.42322e-196
0.31	0.00484393	9.27289e-196
0.32	0.00481122	1.85947e-194
0.33	0.00480146	4.55288e-194
0.34	0.00478242	2.60853e-193
0.35	0.00477536	5.00656e-193
0.36	0.00477102	7.46566e-193
0.37	0.00480489	3.3333e-194
0.38	0.00480708	2.72687e-194
0.39	0.00480867	2.35502e-194
0.4	0.00481854	9.51e-195
0.41	0.0048247	5.39894e-195
0.42	0.00482288	6.39041e-195
0.43	0.00479965	5.39477e-194
0.44	0.00478034	3.16981e-193
0.45	0.0047912	1.1684e-193
0.46	0.00478548	1.96781e-193
0.47	0.00480078	4.84212e-194
0.48	0.00479667	7.07572e-194
0.49	0.00478993	1.31168e-193
0.5	0.00478596	1.88577e-193
1	0.00479321	9.68235e-194
