## Supplemental Table 10 for "Sex differences, cross-ancestry generalizability, and noise-smoking interactions in the polygenic architecture of hearing loss in adults"

### Sheet: Foglio1
Supplemental Table 10: Single-variant replication in other ancestry groups available in UKB. REF: reference allele; ALT: alternative allele; se:standard error; pval:P; af:allele frequency. The nominally significant findings are in red.
CHROMOSOME	POSITION	rsID	REF	ALT	beta_AFR	se_AFR	pval_AFR	beta_AMR	se_AMR	pval_AMR	beta_CSA	se_CSA	pval_CSA	beta_EAS	se_EAS	pval_EAS	beta_MID	se_MID	pval_MID	af_cases_AFR	af_cases_AMR	af_cases_CSA	af_cases_EAS	af_cases_MID	af_controls_AFR	af_controls_AMR	af_controls_CSA	af_controls_EAS	af_controls_MID
1	6494086	rs112725535	G	A	-0.008025	0.06024	0.894	-0.0377	0.188	0.841	-0.04748	0.05356	0.3754	-0.0534	0.326	0.87	0.1182	0.1272	0.3527	0.366	0.14	0.1726	0.0205	0.2113	0.3705	0.14	0.1777	0.0188	0.2101
1	46020795	rs666720	T	C	-0.04339	0.05859	0.459	-0.413	0.129	0.00142	-0.09845	0.04079	0.01579	-0.161	0.0886	0.0691	-0.06592	0.1003	0.511	0.6064	0.404	0.4824	0.581	0.4665	0.6213	0.489	0.5043	0.629	0.4901
1	46146230	rs6662164	T	A	-0.02109	0.06034	0.7267	0.136	0.137	0.319	0.1321	0.04231	0.001798	0.101	0.0889	0.254	0.09186	0.1066	0.3891	0.384	0.347	0.4009	0.382	0.3577	0.3915	0.338	0.3732	0.353	0.3387
1	165112224	rs6675438	T	A	-0.2034	0.08823	0.02114	0.119	0.136	0.382	0.02964	0.0419	0.4793	0.122	0.0887	0.17	0.05558	0.1077	0.6057	0.114	0.451	0.5157	0.584	0.3648	0.1296	0.427	0.509	0.558	0.3327
2	54817683	rs6545432	A	G	-0.0002398	0.07204	0.9973	-0.0303	0.131	0.817	0.03191	0.04104	0.4368	-0.171	0.09	0.057	-0.05786	0.1017	0.5693	0.2053	0.48	0.4933	0.409	0.4349	0.1984	0.494	0.4868	0.448	0.4334
2	208091112	rs717973	G	A	-0.006635	0.06363	0.9169	-0.0829	0.131	0.526	-0.07632	0.0417	0.06722	-0.0829	0.0943	0.38	-0.0004582	0.1048	0.9965	0.3103	0.473	0.4905	0.627	0.4191	0.3056	0.483	0.5093	0.647	0.4236
2	227596034	rs148512269	G	T	-0.0539	0.5755	0.9254	-0.151	0.466	0.747	0.4712	0.2361	0.04601	1.32	0.724	0.0684	-0.4417	0.3724	0.2355	0.003245	0.0198	0.01248	0.0109	0.01608	0.003044	0.0218	0.009253	0.00585	0.02255
3	121712051	rs2877561	A	C	-0.1162	0.07848	0.1388	0.162	0.135	0.231	-0.06998	0.05105	0.1704	0.144	0.144	0.317	-0.1025	0.1122	0.3607	0.8115	0.67	0.7724	0.898	0.6687	0.8276	0.635	0.7876	0.899	0.6902
3	182003490	rs72622588	G	T	-0.06336	0.1143	0.5794	-0.0564	0.163	0.729	-0.04264	0.05219	0.4139	0.0171	0.0901	0.85	0.001221	0.1204	0.9919	0.07257	0.174	0.1867	0.375	0.2211	0.07378	0.187	0.194	0.371	0.221
3	182053946	rs55853808	A	G	-0.09281	0.1846	0.6152	-0.0636	0.198	0.748	0.01113	0.06126	0.8558	0.225	0.143	0.114	-0.1262	0.1913	0.5094	0.02875	0.119	0.14	0.13	0.07969	0.02828	0.121	0.1389	0.107	0.08404
4	17524570	rs13147559	C	G	-0.03872	0.2799	0.89	0.26	0.189	0.168	0.02712	0.0587	0.6441	0.244	0.135	0.0708	0.06173	0.2198	0.7788	0.009818	0.155	0.1402	0.134	0.06548	0.008234	0.125	0.1378	0.104	0.05233
5	2559538	rs7712395	C	T	0.01347	0.07553	0.8584	0.278	0.203	0.17	0.09348	0.06056	0.1227	0.0218	0.149	0.884	0.161	0.1369	0.2393	0.1799	0.13	0.1401	0.0996	0.1861	0.179	0.105	0.1281	0.0996	0.1584
5	72870902	rs1220628	A	G	-0.05091	0.0696	0.4645	-0.556	0.236	0.0187	-0.1489	0.07823	0.05699	0.215	0.515	0.676	-0.08962	0.1644	0.5857	0.7636	0.885	0.9173	0.993	0.8803	0.7704	0.926	0.9272	0.992	0.8818
5	72915681	rs6869243	C	T	-0.06575	0.0596	0.27	-0.095	0.131	0.467	-0.09515	0.0416	0.02218	0.122	0.0909	0.18	0.02501	0.1011	0.8046	0.4801	0.512	0.5511	0.639	0.481	0.495	0.55	0.5743	0.619	0.479
5	73076024	rs6871548	C	T	-0.09307	0.06041	0.1234	0.111	0.128	0.384	0.08783	0.04127	0.0333	-0.135	0.0928	0.145	-0.03827	0.1047	0.7146	0.3224	0.441	0.4062	0.3	0.3729	0.3406	0.411	0.3839	0.322	0.3761
5	73198649	rs283623	G	A	0.08528	0.1207	0.4797	0.149	0.134	0.265	-0.01529	0.04308	0.7227	-0.0442	0.0892	0.62	0.04224	0.1057	0.6894	0.923	0.639	0.61	0.501	0.6455	0.9248	0.622	0.6115	0.503	0.6421
5	92970519	rs58919600	T	C	-0.08805	0.06171	0.1536	-0.267	0.193	0.166	-0.02576	0.07071	0.7156	-0.0248	0.217	0.909	-0.0138	0.1207	0.909	0.2997	0.109	0.08939	0.0381	0.2208	0.325	0.137	0.09143	0.0412	0.2362
5	103998895	rs34073570	C	CT	0.03186	0.05919	0.5903	0.0124	0.128	0.923	-0.06216	0.04439	0.1614	0.0936	0.0898	0.297	-0.0289	0.1047	0.7826	0.4679	0.462	0.2992	0.431	0.3972	0.4618	0.466	0.3111	0.407	0.4015
5	148601243	rs13171669	A	G	-0.1484	0.1164	0.2025	0.249	0.135	0.0642	0.06105	0.04234	0.1494	0.082	0.0898	0.361	-0.01245	0.1181	0.916	0.06612	0.416	0.3906	0.62	0.2629	0.06884	0.347	0.3771	0.6	0.255
6	21968899	rs1928176	A	G	-0.02536	0.06666	0.7036	0.0664	0.128	0.603	0.02595	0.04211	0.5378	-0.0714	0.191	0.708	0.03911	0.1044	0.708	0.2601	0.535	0.6039	0.918	0.4108	0.2614	0.528	0.602	0.935	0.4083
6	43276390	rs2254303	G	A	-0.03224	0.1028	0.7538	-0.119	0.128	0.354	0.007856	0.04056	0.8464	0.0975	0.0898	0.278	-0.07486	0.1036	0.4699	0.09571	0.48	0.5153	0.663	0.4066	0.09113	0.501	0.5151	0.646	0.3978
6	84227646	rs1171114	T	C	0.06259	0.0588	0.2872	-0.0951	0.133	0.473	0.003107	0.04161	0.9405	0.149	0.0896	0.0958	-0.06166	0.1035	0.5515	0.5939	0.606	0.5927	0.639	0.4629	0.5766	0.63	0.5942	0.613	0.4773
6	133281687	rs271143	G	A	-0.001013	0.06586	0.9877	0.271	0.126	0.0312	-0.01572	0.04143	0.7044	-0.0975	0.121	0.42	0.002494	0.1033	0.9807	0.699	0.585	0.5748	0.813	0.461	0.7017	0.536	0.5789	0.83	0.4601
6	133728575	rs296430	G	C	0.00927	0.05929	0.8757	-0.0297	0.142	0.834	-0.09048	0.0456	0.0472	0.122	0.0893	0.173	-0.1123	0.1161	0.3332	0.4831	0.624	0.684	0.515	0.7068	0.4768	0.619	0.6999	0.491	0.7133
6	133789728	rs9493627	G	A	0.0009301	0.05779	0.9872	0.276	0.14	0.0496	0.04209	0.04158	0.3114	-0.0389	0.0901	0.666	0.01694	0.1027	0.869	0.5596	0.36	0.4023	0.329	0.4226	0.5642	0.298	0.3919	0.346	0.4325
6	151128784	rs78229182	T	C	-0.3013	0.3341	0.3671	-0.235	0.205	0.252	0.03307	0.106	0.7551	0.126	0.168	0.455	-0.3073	0.3309	0.353	0.009504	0.129	0.05992	0.101	0.02958	0.01031	0.161	0.06061	0.0974	0.0321
6	158489401	rs12208116	A	C	0.2189	0.1986	0.2703	0.0332	0.199	0.868	0.02169	0.04997	0.6642	0.111	0.104	0.287	-0.2362	0.1448	0.103	0.03109	0.127	0.2347	0.269	0.122	0.02524	0.119	0.2341	0.242	0.1474
6	158507981	rs2296506	G	A	0.08951	0.05837	0.1251	0.0684	0.13	0.598	0.1055	0.04084	0.009763	0.12	0.0877	0.172	-0.07033	0.1029	0.4943	0.5963	0.438	0.5181	0.644	0.4639	0.5781	0.415	0.4961	0.604	0.4922
7	50853151	rs11238325	C	T	0.03633	0.07429	0.6248	0.154	0.135	0.253	0.05621	0.04228	0.1837	-0.235	0.0957	0.0139	0.06971	0.1147	0.5434	0.2125	0.664	0.6503	0.687	0.7033	0.1983	0.616	0.6413	0.731	0.6724
7	72991592	rs35624969	T	C	-0.03106	0.06017	0.6057	-0.0136	0.152	0.928	0.01898	0.05366	0.7236	-0.0631	0.142	0.657	0.004837	0.1121	0.9656	0.383	0.233	0.2009	0.117	0.3008	0.3944	0.231	0.1937	0.125	0.2987
7	115092852	rs73204028	C	T	-0.07681	0.07727	0.3202	-0.0218	0.13	0.867	-0.03974	0.04185	0.3423	-0.118	0.0881	0.181	-0.08964	0.1042	0.3898	0.1818	0.478	0.4702	0.552	0.4572	0.1866	0.473	0.4778	0.57	0.4711
7	138473653	rs7780517	G	T	0.05884	0.06221	0.3442	-0.158	0.13	0.226	-0.01023	0.04121	0.8039	-0.0019	0.0867	0.983	0.07403	0.1013	0.4649	0.6896	0.538	0.5778	0.55	0.5178	0.682	0.581	0.5855	0.549	0.5032
7	138487145	rs2354376	C	A	-0.04844	0.05923	0.4135	0.031	0.13	0.812	-0.02671	0.04101	0.5148	-0.117	0.0942	0.216	0.04858	0.1071	0.6502	0.4084	0.6	0.5462	0.667	0.6272	0.4158	0.592	0.5543	0.702	0.6104
8	74206582	rs7819550	G	A	0.01053	0.07436	0.8874	0.17	0.161	0.292	0.04023	0.06167	0.5143	-0.121	0.111	0.278	0.2164	0.1282	0.0915	0.1873	0.214	0.1292	0.168	0.2121	0.1866	0.191	0.1241	0.193	0.177
8	82670771	rs35094336	G	A	0.183	0.1838	0.3196	-0.196	0.309	0.525	0.09812	0.07649	0.1996	-0.221	0.572	0.699	-0.4773	0.1764	0.006822	0.02875	0.0373	0.08446	0.00457	0.05952	0.02289	0.0467	0.07497	0.00532	0.09567
8	141701299	rs12156228	T	G	-0.02506	0.06305	0.6911	0.0768	0.138	0.576	0.02616	0.04481	0.5594	0.0624	0.107	0.56	0.1474	0.1076	0.1704	0.3391	0.399	0.3678	0.286	0.4657	0.342	0.383	0.3602	0.271	0.4172
10	63839417	rs4948502	T	C	-0.05538	0.08064	0.4922	0.0464	0.143	0.746	-0.01599	0.04227	0.7052	-0.143	0.0925	0.122	-0.01776	0.1109	0.8727	0.1513	0.321	0.3995	0.325	0.2958	0.1523	0.303	0.4024	0.356	0.2918
10	73377112	rs143282422	G	A	0.2831	0.8603	0.7421	NA	NA	NA	0.6506	0.4388	0.1381	NA	NA	NA	-0.2465	0.4763	0.6047	0.001403	NA	0.003224	NA	0.009921	0.0009048	NA	0.001951	NA	0.009403
10	76060718	rs72818515	C	A	0.03832	0.05687	0.5005	0.127	0.137	0.352	0.008224	0.04069	0.8398	0.0401	0.0863	0.642	0.05826	0.125	0.6411	0.4846	0.689	0.5493	0.436	0.8056	0.4689	0.664	0.5443	0.416	0.7825
10	80521351	rs57167368	G	A	-0.1396	0.1947	0.4732	0.151	0.191	0.428	-0.01988	0.05317	0.7085	-0.0933	0.138	0.498	-0.1369	0.1349	0.3101	0.02925	0.173	0.2074	0.14	0.176	0.02892	0.147	0.208	0.145	0.1792
10	94777108	rs61863078	A	G	0.2465	0.113	0.02917	-0.23	0.134	0.0843	-0.01936	0.04678	0.679	-0.385	0.266	0.149	-0.0007078	0.1041	0.9946	0.9361	0.585	0.7384	0.949	0.5916	0.9281	0.657	0.7429	0.967	0.6057
10	102689217	rs2273654	T	C	0.2347	0.08782	0.007516	-0.0194	0.129	0.88	-0.01112	0.04281	0.7951	-0.0335	0.157	0.83	0.06915	0.1054	0.5117	0.1505	0.365	0.3642	0.0958	0.4129	0.1203	0.377	0.3655	0.0932	0.3738
10	126812270	rs10901863	C	T	-0.02811	0.1055	0.7899	0.02	0.153	0.896	-0.004474	0.049	0.9273	0.0588	0.131	0.653	-0.05213	0.123	0.6718	0.09828	0.285	0.3159	0.182	0.2703	0.09645	0.288	0.3116	0.174	0.2637
10	126837944	rs6597883	T	C	-0.07055	0.06241	0.2583	0.0915	0.164	0.576	-0.1198	0.06995	0.08678	-0.0192	0.204	0.925	-0.3136	0.1227	0.01059	0.4212	0.203	0.08984	0.0509	0.1843	0.4415	0.192	0.09676	0.0484	0.2391
11	8054933	rs11041717	C	A	0.009905	0.07295	0.892	-0.177	0.182	0.33	0.03804	0.0823	0.644	-0.286	0.212	0.177	-0.03344	0.1483	0.8216	0.2131	0.142	0.07154	0.0386	0.1422	0.2106	0.152	0.06893	0.0402	0.1475
11	8099189	rs7926527	C	T	-0.004859	0.05955	0.935	-0.177	0.134	0.185	0.05985	0.04075	0.1419	-0.038	0.0859	0.659	0.011	0.1063	0.9176	0.6438	0.553	0.5458	0.572	0.6687	0.648	0.559	0.5338	0.575	0.6742
11	13178285	rs11022697	G	C	-0.1556	0.1536	0.3111	-0.116	0.162	0.475	-0.04417	0.04283	0.3025	-0.0931	0.0869	0.284	0.04081	0.1166	0.7263	0.03696	0.198	0.3472	0.492	0.2798	0.03754	0.205	0.36	0.517	0.2584
11	66401373	rs566673	T	G	-0.1646	0.1394	0.2376	-0.0494	0.13	0.703	0.07457	0.04169	0.07367	0.0105	0.0951	0.912	0.1181	0.1039	0.2557	0.04685	0.469	0.5273	0.345	0.4476	0.04627	0.488	0.5122	0.334	0.4037
11	68972992	rs9783279	A	C	0.1175	0.07096	0.09786	-0.0627	0.13	0.629	0.04516	0.04238	0.2866	0.162	0.0989	0.102	0.083	0.1105	0.4526	0.7805	0.539	0.4299	0.359	0.6982	0.764	0.543	0.4177	0.318	0.6889
11	88318926	rs61901971	A	G	-0.1589	0.2501	0.5253	-0.0439	0.188	0.815	-0.07984	0.08168	0.3284	-0.306	0.233	0.188	-0.1003	0.1482	0.4986	0.01584	0.132	0.06622	0.0343	0.1429	0.01532	0.127	0.07056	0.0388	0.1451
11	89046097	rs34993346	A	G	0.05086	0.06491	0.4333	-0.0257	0.144	0.858	0.008122	0.06401	0.899	-0.366	0.114	0.00133	0.1162	0.1211	0.337	0.2771	0.262	0.1194	0.132	0.2532	0.2654	0.263	0.117	0.172	0.2223
11	118480223	rs67307131	T	C	0.04196	0.06224	0.5002	0.158	0.138	0.252	0.0286	0.0413	0.4887	-0.0752	0.0923	0.415	0.06842	0.1006	0.4966	0.6515	0.328	0.4307	0.297	0.4366	0.6483	0.295	0.4242	0.295	0.4381
11	118559731	rs113784020	C	T	0.1667	0.4006	0.6774	-0.393	0.446	0.379	0.1743	0.1361	0.2003	NA	NA	NA	0.04009	0.3987	0.9199	0.0074	0.0161	0.02784	NA	0.01947	0.005883	0.023	0.02425	NA	0.01782
12	109790748	rs5800853	C	CAG	-0.0006195	0.06006	0.9918	-0.0522	0.135	0.7	-0.001461	0.04295	0.9729	0.0869	0.0897	0.333	0.09931	0.1052	0.3451	0.6057	0.485	0.3824	0.423	0.5034	0.6104	0.501	0.3827	0.401	0.488
13	53857042	rs766262445	CT	C	-0.004888	0.05769	0.9325	-0.00291	0.128	0.982	-0.08752	0.04156	0.03521	0.113	0.0878	0.197	-0.09431	0.1006	0.3487	0.5211	0.511	0.5256	0.483	0.5166	0.522	0.521	0.5431	0.445	0.5461
13	76416638	rs9530470	G	A	0.04948	0.05767	0.3909	0.155	0.133	0.245	0.04855	0.04199	0.2476	-0.0737	0.0895	0.41	0.00106	0.1059	0.992	0.5258	0.643	0.6222	0.4	0.6566	0.5103	0.607	0.6093	0.395	0.6432
14	52514981	rs1566128	A	G	-0.01026	0.05801	0.8595	-0.0966	0.125	0.439	0.02545	0.04155	0.5402	0.121	0.0893	0.176	-0.03975	0.09955	0.6897	0.563	0.478	0.6197	0.385	0.5455	0.5657	0.487	0.6155	0.356	0.5536
15	89252012	rs11073804	T	A	0.3732	0.2116	0.07778	-0.274	0.146	0.0611	-0.0133	0.04754	0.7797	0.0298	0.0865	0.731	0.1161	0.1361	0.3939	0.02636	0.231	0.2365	0.505	0.1795	0.01623	0.283	0.2414	0.495	0.1534
16	30919807	rs111935448	C	T	0.05694	0.3005	0.8497	0.322	0.239	0.178	0.02379	0.1073	0.8246	-0.438	0.442	0.321	0.08182	0.1977	0.679	0.01024	0.0993	0.03687	0.00761	0.07368	0.007333	0.0678	0.03683	0.00904	0.06378
16	53812433	rs8063057	T	C	-0.07117	0.05751	0.2159	-0.137	0.136	0.314	-0.06828	0.0435	0.1165	-0.00843	0.116	0.942	-0.06079	0.09967	0.5419	0.4164	0.301	0.3074	0.176	0.4228	0.4381	0.325	0.3236	0.17	0.435
17	7133162	rs222836	G	A	-0.0402	0.06093	0.5094	-0.155	0.131	0.237	-0.03343	0.04128	0.418	0.000527	0.084	0.995	-0.06261	0.101	0.5352	0.3163	0.444	0.5874	0.5	0.5635	0.3189	0.481	0.5972	0.494	0.5527
18	52632968	rs72930998	T	C	0.02266	0.2065	0.9126	0.0724	0.162	0.655	0.1301	0.05415	0.01625	0.105	0.0939	0.263	-0.2493	0.1378	0.0704	0.02231	0.215	0.1901	0.314	0.1491	0.01723	0.196	0.1744	0.298	0.1667
19	2370476	rs8102051	A	C	-0.05133	0.07059	0.4671	0.0942	0.132	0.475	-0.04247	0.04212	0.3133	-0.143	0.0898	0.11	0.1388	0.1065	0.1924	0.7777	0.469	0.3908	0.535	0.4109	0.791	0.465	0.4031	0.574	0.3844
19	4209152	rs11085064	G	A	-0.09971	0.125	0.4252	0.14	0.151	0.355	0.0479	0.04587	0.2963	0.114	0.0917	0.214	0.08189	0.1482	0.5807	0.05111	0.233	0.2775	0.346	0.1447	0.05421	0.209	0.2681	0.33	0.1251
20	61451332	rs61734651	C	T	0.8706	0.3707	0.01884	-0.0426	0.322	0.895	0.03825	0.1147	0.7387	-0.954	0.554	0.0849	-0.1436	0.2764	0.6036	0.01192	0.0514	0.04095	0.00588	0.04057	0.005678	0.0468	0.03774	0.0091	0.0439
22	38122462	rs739138	A	G	0.02894	0.0714	0.6853	0.216	0.137	0.114	0.07073	0.04694	0.1318	0.186	0.129	0.148	-0.129	0.1024	0.2076	0.2189	0.68	0.7592	0.886	0.5753	0.2054	0.635	0.7493	0.877	0.5892
22	38481027	rs146229052	T	C	-0.1548	0.6288	0.8056	0.672	0.302	0.0263	-0.2273	0.231	0.3251	-0.688	1	0.493	0.2066	0.5281	0.6956	0.002288	0.0741	0.009475	0.00273	0.01116	0.002018	0.053	0.01154	0.00423	0.009302
22	38487526	rs132931	A	G	-0.04854	0.08284	0.5579	0.158	0.131	0.229	0.07311	0.04112	0.07539	0.0368	0.0882	0.676	0.1563	0.1045	0.1349	0.14	0.44	0.4912	0.388	0.4285	0.1396	0.409	0.4764	0.388	0.3914
22	38694373	rs1005473	A	C	-0.03066	0.141	0.8279	-0.269	0.205	0.19	0.1512	0.07093	0.03306	-0.099	0.199	0.619	-0.05293	0.2212	0.8109	0.0511	0.102	0.1082	0.055	0.05394	0.05227	0.134	0.09768	0.0684	0.05622
22	50988105	rs36062310	G	A	-0.2541	0.4374	0.5613	-0.0692	0.382	0.856	0.01952	0.1809	0.9141	NA	NA	NA	-0.007759	0.3614	0.9829	0.003506	0.028	0.01257	NA	0.01984	0.003891	0.0305	0.01208	NA	0.02003
22	51104680	rs9616906	G	A	0.01856	0.06422	0.7726	0.0655	0.133	0.623	0.007006	0.04302	0.8706	-0.0446	0.168	0.79	-0.1289	0.1009	0.2016	0.2721	0.376	0.3243	0.0869	0.4306	0.2647	0.348	0.3185	0.0877	0.4526
