## Supplemental Table 11 for "Sex differences, cross-ancestry generalizability, and noise-smoking interactions in the polygenic architecture of hearing loss in adults"

### Sheet: Foglio1
Supplemental Table 11: Prioritized genes considering a CADD score threshold of 10 (top 1% of pathogenic variants across the human genome). MAF:Minor allele frequency; se: standard error.
rsID	CHROMOSOME	POSITION	non effect allele	effect allele	MAF	gwasP	beta	se	r2	Genomic Locus	Nearest Gene	distance	FUNCTION	CADD	SEX
rs13147559	4	17524570	G	C	0.1342	3.81e-14	-0.0507	0.0067	1	9	CLRN2	0	exonic	22.5	Both sexes
rs5756795	22	38122122	C	T	0.3877	5.16e-18	-0.0401	0.0046	0.23437	53	NOL12:TRIOBP	0	exonic	20.8	Both sexes
rs7284476	22	38129332	G	A	0.3877	1.49e-17	0.0393	0.0046	0.23437	53	NOL12:TRIOBP	0	exonic	20.6	Both sexes
rs13171669	5	148601243	G	A	0.3628	1.15e-12	-0.0335	0.0047	1	14	ABLIM3:RP11-331K21.1:AC012613.2	0	ncRNA_intronic	19.91	Both sexes
rs10831990	11	13197316	C	T	0.2992	1.47e-09	0.0313	0.0052	0.941249	36	RP11-413N13.1	23420	intergenic	19.9	Both sexes
rs2879538	3	181989595	G	A	0.1978	2.98e-16	-0.0492	0.006	0.993286	8	RP11-338L18.1	93339	intergenic	18.13	Both sexes
rs507506	17	7118322	G	A	0.4165	2.54e-10	0.0293	0.0046	0.707553	48	DLG4	0	intronic	17.61	Both sexes
rs2393728	10	63837255	G	A	0.3857	2.64e-11	-0.0311	0.0047	0.958713	28	ARID5B	0	intronic	16.43	Both sexes
rs4948296	10	63841130	G	A	0.3917	9.94e-11	-0.0302	0.0047	0.983285	28	ARID5B	0	intronic	15.42	Both sexes
rs183893500	10	126849631	G	T	0.173	3.45e-07	-0.0322	0.0063	0.841788	34	CTBP2	0	upstream	15.24	Both sexes
rs9926289	16	53820503	G	A	0.4135	3.23e-08	-0.0259	0.0047	0.992677	47	FTO	0	intronic	14.49	Both sexes
rs739137	22	38122448	C	T	0.3877	1.65e-17	0.0393	0.0046	0.23437	53	NOL12:TRIOBP	0	exonic	14.21	Both sexes
rs35594616	17	7129840	C	T	0.3767	7.7e-11	0.0306	0.0047	0.609698	48	DVL2	0	exonic	13.62	Both sexes
rs2017365	17	7122624	G	A	0.3787	7.55e-11	-0.0307	0.0047	0.602417	48	DLG4:ACADVL	0	UTR5	13.61	Both sexes
rs12493952	3	121708497	C	T	0.2724	9.36e-14	0.0394	0.0053	0.912699	7	ILDR1	0	intronic	13.3	Both sexes
rs2294984	20	61448466	G	A	0.173	7.26e-05	0.0251	0.0063	0.316855	52	COL9A3	0	exonic	12.33	Both sexes
rs9923312	16	53819367	G	A	0.4135	3.29e-08	-0.0259	0.0047	0.992677	47	FTO	0	intronic	11.93	Both sexes
rs4884400	13	53879062	C	A	0.4394	1.06e-07	-0.0245	0.0046	0.508182	42	RN7SL618P	46556	intergenic	11.89	Both sexes
rs4884401	13	53879120	G	C	0.4404	1.1e-07	0.0244	0.0046	0.50554	42	RN7SL618P	46614	intergenic	11.11	Both sexes
rs785468	1	46521517	G	A	0.2664	8.43e-17	-0.0415	0.005	0.734655	2	PIK3R3	0	exonic	10.61	Both sexes
rs9616975	22	51218224	C	A	0.07753	8.44e-08	0.0485	0.009	0.172231	54	RPL23AP82:RABL2B	0	ncRNA_intronic	10.57	Both sexes
rs4885349	13	76358364	C	A	0.2893	1.54e-08	0.0276	0.0049	0.588986	43	RP11-29G8.3:LMO7	0	ncRNA_intronic	10.45	Both sexes
rs13161048	5	148615269	C	T	0.3608	4.39e-12	0.0326	0.0047	0.99191	14	ABLIM3:RP11-331K21.1:AC012613.2	0	ncRNA_intronic	10.42	Both sexes
rs11647243	16	30965308	G	A	0.09841	2.12e-09	0.0434	0.0072	0.988679	46	AC135048.13:ORAI3	0	ncRNA_exonic	10.25	Both sexes
rs1468075	22	38092851	C	T	0.2604	4.44e-05	-0.0326	0.008	0.484356	14	NOL12	0	intronic	13.22	Males
rs9616975	22	51218224	C	A	0.07753	4.31e-05	0.052	0.0127	0.172231	15	RPL23AP82:RABL2B	0	ncRNA_intronic	10.57	Males
rs13147559	4	17524570	G	C	0.1342	5.88e-10	-0.058	0.0094	1	7	CLRN2	0	exonic	22.5	Females
rs2242416	6	43273604	G	A	0.4235	1.16e-17	-0.0562	0.0066	1	10	CRIP3	0	exonic	22.2	Females
rs7284476	22	38129332	G	A	0.3877	1.92e-13	0.0474	0.0064	1	23	NOL12:TRIOBP	0	exonic	20.6	Females
rs13386146	2	54802514	G	C	0.2127	1.94e-14	0.057	0.0075	1	3	SPTBN1	0	intronic	15.3	Females
rs222857	17	7164563	C	T	0.4205	3.13e-08	-0.0357	0.0064	0.753526	22	RP1-4G17.5:CLDN7	0	intronic	14.44	Females
rs12493952	3	121708497	C	T	0.2724	9.92e-11	0.0478	0.0074	0.912699	5	ILDR1	0	intronic	13.3	Females
