## Supplemental Table 12 for "Sex differences, cross-ancestry generalizability, and noise-smoking interactions in the polygenic architecture of hearing loss in adults"

### Sheet: Foglio1
Supplemental Table 12: Multi-tissue TWAS using S-MultiXcan.
GENE	GENE NAME	P	Top-TISSUE
ENSG00000214944.9	ARHGEF28	3.59e-28	Artery_Tibial
ENSG00000146215.13	CRIP3	1.72e-22	Brain_Putamen_basal_ganglia
ENSG00000117461.14	PIK3R3	9.95e-18	Brain_Spinal_cord_cervical_c-1
ENSG00000100156.10	SLC16A8	1.02e-17	Cells_EBV-transformed_lymphocytes
ENSG00000272720.1	CTA-228A9.3	1.33e-17	Skin_Sun_Exposed_Lower_leg
ENSG00000137204.14	SLC22A7	5.88e-17	Brain_Cerebellar_Hemisphere
ENSG00000171467.15	ZNF318	6.17e-17	Adrenal_Gland
ENSG00000086015.20	MAST2	2.7e-16	Brain_Cerebellum
ENSG00000159596.6	TMEM69	5.24e-16	Pituitary
ENSG00000197429.10	IPP	5.55e-16	Brain_Caudate_basal_ganglia
ENSG00000159592.10	GPBP1L1	7.73e-16	Prostate
ENSG00000159588.14	CCDC17	9.48e-16	Pituitary
ENSG00000132780.16	NASP	1.43e-15	Nerve_Tibial
ENSG00000164338.9	UTP15	2.21e-15	Adipose_Visceral_Omentum
ENSG00000128298.16	BAIAP2L2	7.1e-15	Vagina
ENSG00000157766.15	ACAN	1.24e-14	Cells_Cultured_fibroblasts
ENSG00000164331.9	ANKRA2	2.23e-14	Minor_Salivary_Gland
ENSG00000118094.11	TREH	2.41e-14	Heart_Atrial_Appendage
ENSG00000110367.11	DDX6	2.82e-14	Cells_Cultured_fibroblasts
ENSG00000124574.14	ABCC10	7.87e-14	Heart_Left_Ventricle
ENSG00000171462.14	DLK2	1.34e-13	Heart_Left_Ventricle
ENSG00000145103.12	ILDR1	2.66e-13	Testis
ENSG00000019144.18	PHLDB1	3.3e-12	Adipose_Subcutaneous
ENSG00000100151.15	PICK1	9.96e-12	Spleen
ENSG00000070759.16	TESK2	1.48e-11	Brain_Caudate_basal_ganglia
ENSG00000115306.15	SPTBN1	1.88e-11	Thyroid
ENSG00000196126.11	HLA-DRB1	9.5e-11	Adipose_Subcutaneous
ENSG00000163406.10	SLC15A2	1.42e-10	Brain_Anterior_cingulate_cortex_BA24
ENSG00000100106.19	TRIOBP	1.46e-10	Small_Intestine_Terminal_Ileum
ENSG00000085998.13	POMGNT1	1.68e-10	Small_Intestine_Terminal_Ileum
ENSG00000164695.4	CHMP4C	3.13e-10	Nerve_Tibial
ENSG00000132535.18	DLG4	3.99e-10	Thyroid
ENSG00000175826.11	CTDNEP1	4.18e-10	Kidney_Cortex
ENSG00000173210.19	ABLIM3	4.33e-10	Brain_Putamen_basal_ganglia
ENSG00000186174.12	BCL9L	5.88e-10	Colon_Transverse
ENSG00000105929.15	ATP6V0A4	6.03e-10	Brain_Hippocampus
ENSG00000117448.13	AKR1A1	7.62e-10	Adipose_Visceral_Omentum
ENSG00000170291.14	ELP5	1.11e-09	Artery_Coronary
ENSG00000072778.19	ACADVL	1.22e-09	Brain_Spinal_cord_cervical_c-1
ENSG00000040633.12	PHF23	1.42e-09	Artery_Aorta
ENSG00000280303.2	ERICD	1.59e-09	Adrenal_Gland
ENSG00000121039.9	RDH10	1.85e-09	Cells_EBV-transformed_lymphocytes
ENSG00000172183.14	ISG20	2.12e-09	Heart_Atrial_Appendage
ENSG00000132763.14	MMACHC	2.5e-09	Skin_Not_Sun_Exposed_Suprapubic
ENSG00000214595.11	EML6	2.93e-09	Stomach
ENSG00000166402.8	TUB	3.06e-09	Thyroid
ENSG00000173230.15	GOLGB1	3.37e-09	Brain_Cortex
ENSG00000095139.13	ARCN1	4.53e-09	Brain_Nucleus_accumbens_basal_ganglia
ENSG00000004975.11	DVL2	4.8e-09	Adipose_Visceral_Omentum
ENSG00000069812.11	HES2	5.38e-09	Adipose_Subcutaneous
ENSG00000187017.15	ESPN	7.54e-09	Brain_Cerebellum
ENSG00000132781.17	MUTYH	1.3e-08	Brain_Hypothalamus
ENSG00000196735.11	HLA-DQA1	1.31e-08	Brain_Cerebellum
ENSG00000166510.13	CCDC68	1.49e-08	Brain_Anterior_cingulate_cortex_BA24
ENSG00000275263.1	RP11-1072A3.4	1.57e-08	Brain_Cerebellum
ENSG00000117450.13	PRDX1	2.6e-08	Brain_Cerebellum
ENSG00000187553.8	CYP26C1	3.53e-08	Adipose_Visceral_Omentum
ENSG00000132437.17	DDC	3.79e-08	Minor_Salivary_Gland
ENSG00000156110.13	ADK	4.32e-08	Artery_Tibial
ENSG00000256560.1	LINC01486	4.34e-08	Testis
ENSG00000137474.19	MYO7A	5.37e-08	Minor_Salivary_Gland
ENSG00000099385.11	BCL7C	5.48e-08	Skin_Not_Sun_Exposed_Suprapubic
ENSG00000251574.6	RP11-6N13.1	5.88e-08	Testis
ENSG00000175938.6	ORAI3	6.52e-08	Colon_Sigmoid
ENSG00000181856.14	SLC2A4	7.42e-08	Minor_Salivary_Gland
ENSG00000145743.15	FBXL17	7.83e-08	Heart_Atrial_Appendage
ENSG00000170296.9	GABARAP	9.2e-08	Adipose_Subcutaneous
ENSG00000173156.6	RHOD	9.8e-08	Muscle_Skeletal
ENSG00000139428.11	MMAB	1.04e-07	Whole_Blood
ENSG00000185009.12	AP3M1	1.13e-07	Esophagus_Muscularis
ENSG00000178297.12	TMPRSS9	1.3e-07	Testis
ENSG00000182791.4	CCDC87	1.35e-07	Artery_Aorta
ENSG00000132773.11	TOE1	2.09e-07	Muscle_Skeletal
ENSG00000178226.10	PRSS36	2.11e-07	Cells_Cultured_fibroblasts
ENSG00000113391.18	FAM172A	2.47e-07	Skin_Not_Sun_Exposed_Suprapubic
ENSG00000267038.1	RP11-1096D5.2	2.47e-07	Skin_Sun_Exposed_Lower_leg
ENSG00000272406.1	RP11-185E12.2	2.81e-07	Testis
ENSG00000188981.10	MSANTD1	2.82e-07	Brain_Cerebellum
ENSG00000173621.8	LRFN4	2.84e-07	Colon_Transverse
ENSG00000110344.9	UBE4A	2.86e-07	Heart_Left_Ventricle
ENSG00000110921.13	MVK	2.95e-07	Brain_Cerebellar_Hemisphere
ENSG00000078269.14	SYNJ2	3.23e-07	Testis
ENSG00000260721.1	AF067845.1	3.26e-07	Brain_Frontal_Cortex_BA9
ENSG00000240440.1	AC007879.3	3.53e-07	Spleen
ENSG00000175029.16	CTBP2	3.62e-07	Brain_Cortex
ENSG00000181885.18	CLDN7	3.85e-07	Stomach
ENSG00000118058.20	KMT2A	4.05e-07	Lung
ENSG00000103549.21	RNF40	4.35e-07	Skin_Sun_Exposed_Lower_leg
ENSG00000225916.1	AC007879.4	5.7e-07	Testis
ENSG00000173992.8	CCS	5.83e-07	Spleen
ENSG00000173933.19	RBM4	7.04e-07	Adrenal_Gland
ENSG00000065609.14	SNAP91	8.23e-07	Brain_Hippocampus
ENSG00000122335.13	SERAC1	8.23e-07	Whole_Blood
ENSG00000267325.1	LINC01415	9.4e-07	Esophagus_Muscularis
ENSG00000248746.5	ACTN3	9.6e-07	Nerve_Tibial
ENSG00000106070.17	GRB10	1.01e-06	Esophagus_Mucosa
ENSG00000278376.1	RP11-158I9.8	1.11e-06	Minor_Salivary_Gland
ENSG00000175324.9	LSM1	1.18e-06	Pancreas
ENSG00000234902.6	AC007879.2	1.22e-06	Brain_Cortex
ENSG00000169896.16	ITGAM	1.26e-06	Skin_Not_Sun_Exposed_Suprapubic
ENSG00000140506.16	LMAN1L	1.33e-06	Testis
ENSG00000174527.9	MYO1H	1.38e-06	Heart_Left_Ventricle
ENSG00000248483.6	POU5F2	1.54e-06	Ovary
ENSG00000114013.15	CD86	1.57e-06	Whole_Blood
ENSG00000068878.14	PSME4	1.77e-06	Heart_Atrial_Appendage
ENSG00000137310.11	TCF19	1.95e-06	Brain_Caudate_basal_ganglia
ENSG00000173599.13	PC	2.13e-06	Brain_Putamen_basal_ganglia
