## Supplemental Table 13 for "Sex differences, cross-ancestry generalizability, and noise-smoking interactions in the polygenic architecture of hearing loss in adults"

### Sheet: Foglio2
Supplemental Table 13: Multi-tissue TWS associations identified in the sex-stratified meta-analyses
GENE	GENE NAME	P	Top-TISSUE	SEX
ENSG00000214944.9	ARHGEF28	4.05171e-21	Adrenal_Gland	Females
ENSG00000146215.13	CRIP3	4.8337e-17	Liver	Females
ENSG00000124574.14	ABCC10	1.21577e-12	Breast_Mammary_Tissue	Females
ENSG00000171467.15	ZNF318	1.75052e-12	Adrenal_Gland	Females
ENSG00000115306.15	SPTBN1	1.1373e-11	Lung	Females
ENSG00000137204.14	SLC22A7	2.79838e-11	Brain_Cerebellar_Hemisphere	Females
ENSG00000171462.14	DLK2	4.63214e-11	Heart_Left_Ventricle	Females
ENSG00000100156.10	SLC16A8	1.29267e-10	Skin_Sun_Exposed_Lower_leg	Females
ENSG00000164338.9	UTP15	1.94408e-10	Adipose_Visceral_Omentum	Females
ENSG00000157766.15	ACAN	2.20969e-10	Cells_Cultured_fibroblasts	Females
ENSG00000196126.11	HLA-DRB1	6.94314e-10	Testis	Females
ENSG00000164331.9	ANKRA2	7.03334e-10	Minor_Salivary_Gland	Females
ENSG00000272720.1	CTA-228A9.3	1.29176e-09	Skin_Sun_Exposed_Lower_leg	Females
ENSG00000173210.19	ABLIM3	3.33993e-09	Brain_Putamen_basal_ganglia	Females
ENSG00000145103.12	ILDR1	4.73546e-09	Testis	Females
ENSG00000178226.10	PRSS36	5.17204e-09	Pancreas	Females
ENSG00000117461.14	PIK3R3	5.42418e-09	Pituitary	Females
ENSG00000132780.16	NASP	2.14216e-08	Cells_Cultured_fibroblasts	Females
ENSG00000086015.20	MAST2	2.16124e-08	Brain_Cerebellum	Females
ENSG00000169896.16	ITGAM	2.82528e-08	Artery_Coronary	Females
ENSG00000159588.14	CCDC17	3.25676e-08	Pituitary	Females
ENSG00000100151.15	PICK1	4.0673e-08	Spleen	Females
ENSG00000159596.6	TMEM69	5.79467e-08	Pituitary	Females
ENSG00000214595.11	EML6	5.81306e-08	Stomach	Females
ENSG00000159592.10	GPBP1L1	7.22358e-08	Adrenal_Gland	Females
ENSG00000197429.10	IPP	7.26812e-08	Brain_Caudate_basal_ganglia	Females
ENSG00000128298.16	BAIAP2L2	8.02197e-08	Vagina	Females
ENSG00000175826.11	CTDNEP1	9.39029e-08	Colon_Sigmoid	Females
ENSG00000052344.15	PRSS8	9.51087e-08	Pituitary	Females
ENSG00000172183.14	ISG20	1.54077e-07	Heart_Atrial_Appendage	Females
ENSG00000132535.18	DLG4	1.55256e-07	Thyroid	Females
ENSG00000103490.13	PYCARD	2.2521e-07	Nerve_Tibial	Females
ENSG00000178734.5	LMO7DN	2.99266e-07	Nerve_Tibial	Females
ENSG00000072778.19	ACADVL	4.38483e-07	Brain_Caudate_basal_ganglia	Females
ENSG00000169900.7	PYDC1	4.71655e-07	Skin_Sun_Exposed_Lower_leg	Females
ENSG00000275263.1	RP11-1072A3.4	5.18096e-07	Brain_Cerebellum	Females
ENSG00000163406.10	SLC15A2	5.64455e-07	Brain_Anterior_cingulate_cortex_BA24	Females
ENSG00000085998.13	POMGNT1	5.75922e-07	Small_Intestine_Terminal_Ileum	Females
ENSG00000009950.15	MLXIPL	7.5266e-07	Breast_Mammary_Tissue	Females
ENSG00000099385.11	BCL7C	8.3189e-07	Skin_Not_Sun_Exposed_Suprapubic	Females
ENSG00000140678.16	ITGAX	8.36071e-07	Brain_Substantia_nigra	Females
ENSG00000177238.13	TRIM72	8.74914e-07	Brain_Cerebellar_Hemisphere	Females
ENSG00000103549.21	RNF40	8.75633e-07	Skin_Sun_Exposed_Lower_leg	Females
ENSG00000166402.8	TUB	1.01978e-06	Adrenal_Gland	Females
ENSG00000225916.1	AC007879.4	1.22404e-06	Testis	Females
ENSG00000196735.11	HLA-DQA1	1.26788e-06	Brain_Cerebellum	Females
ENSG00000175029.16	CTBP2	1.29085e-06	Brain_Nucleus_accumbens_basal_ganglia	Females
ENSG00000106635.7	BCL7B	1.59083e-06	Whole_Blood	Females
ENSG00000140506.16	LMAN1L	1.60466e-06	Testis	Females
ENSG00000170291.14	ELP5	1.8766e-06	Artery_Coronary	Females
ENSG00000175938.6	ORAI3	1.90716e-06	Esophagus_Gastroesophageal_Junction	Females
ENSG00000095002.13	MSH2	1.91699e-06	Brain_Putamen_basal_ganglia	Females
ENSG00000175324.9	LSM1	1.94177e-06	Adipose_Subcutaneous	Females
ENSG00000070759.16	TESK2	1.94395e-06	Brain_Caudate_basal_ganglia	Females
ENSG00000103653.16	CSK	2.23709e-06	Brain_Cerebellum	Females
ENSG00000118094.11	TREH	2.15282e-10	Heart_Atrial_Appendage	Males
ENSG00000110367.11	DDX6	5.16825e-10	Cells_Cultured_fibroblasts	Males
ENSG00000117461.14	PIK3R3	1.33142e-09	Brain_Spinal_cord_cervical_c-1	Males
ENSG00000197429.10	IPP	4.67536e-09	Muscle_Skeletal	Males
ENSG00000272720.1	CTA-228A9.3	8.55965e-09	Pancreas	Males
ENSG00000128298.16	BAIAP2L2	1.63575e-08	Stomach	Males
ENSG00000280303.2	ERICD	1.68402e-08	Cells_Cultured_fibroblasts	Males
ENSG00000019144.18	PHLDB1	2.01122e-08	Spleen	Males
ENSG00000159596.6	TMEM69	2.2258e-08	Brain_Caudate_basal_ganglia	Males
ENSG00000086015.20	MAST2	2.82828e-08	Brain_Substantia_nigra	Males
ENSG00000214944.9	ARHGEF28	2.88598e-08	Esophagus_Mucosa	Males
ENSG00000159592.10	GPBP1L1	2.94264e-08	Prostate	Males
ENSG00000100156.10	SLC16A8	5.68424e-08	Cells_EBV-transformed_lymphocytes	Males
ENSG00000186174.12	BCL9L	6.77747e-08	Brain_Cortex	Males
ENSG00000159588.14	CCDC17	7.62554e-08	Pituitary	Males
ENSG00000146215.13	CRIP3	8.91667e-08	Artery_Coronary	Males
ENSG00000132780.16	NASP	1.17368e-07	Nerve_Tibial	Males
ENSG00000164695.4	CHMP4C	1.18957e-07	Nerve_Tibial	Males
ENSG00000105929.15	ATP6V0A4	1.80163e-07	Brain_Hippocampus	Males
ENSG00000178297.12	TMPRSS9	3.83903e-07	Testis	Males
ENSG00000178093.13	TSSK6	5.57572e-07	Pituitary	Males
ENSG00000137204.14	SLC22A7	5.85059e-07	Brain_Cerebellar_Hemisphere	Males
ENSG00000174527.9	MYO1H	6.50321e-07	Colon_Sigmoid	Males
ENSG00000160161.9	CILP2	7.08543e-07	Adrenal_Gland	Males
ENSG00000258028.1	RP11-148E17.1	1.274e-06	Testis	Males
ENSG00000186010.18	NDUFA13	1.61874e-06	Esophagus_Mucosa	Males
