## Supplemental Table 14 for "Sex differences, cross-ancestry generalizability, and noise-smoking interactions in the polygenic architecture of hearing loss in adults"

### Sheet: Foglio1
Supplemental Table 14: Multi-locus enrichment for the findings of the meta-analyses.
	META-ANALYSIS_UKB_HPFS_NHS			META-ANALYSIS_MalesUKB_HPFS			META-ANALYSIS_FemalesUKB_NHS
Baseline Annotation	Enrichment	Enrichment_se	Enrichment_p	Enrichment	Enrichment_se	Enrichment_p	Enrichment	Enrichment_se	Enrichment_p
Coding_UCSCL2_0	6.50032	1.71596	0.00161696	7.45798	2.46311	0.00867651	4.57727	2.5733	0.162404
Coding_UCSC.flanking.500L2_0	2.65256	0.756283	0.0310445	2.82426	1.10315	0.099651	2.35612	1.10835	0.221833
Conserved_LindbladTohL2_0	10.8745	1.8519	1.88708e-07	11.1337	2.87445	0.000233236	10.0373	2.46548	0.00023148
Conserved_LindbladToh.flanking.500L2_0	1.04452	0.260132	0.863876	1.0023	0.397242	0.995387	0.839739	0.340671	0.638939
CTCF_HoffmanL2_0	0.634288	1.66704	0.826096	2.00839	2.38551	0.672632	-1.60571	2.35501	0.272667
CTCF_Hoffman.flanking.500L2_0	1.95384	1.01843	0.350718	-0.61066	1.59441	0.311159	2.39242	1.51029	0.359314
DGF_ENCODEL2_0	3.00439	0.735849	0.00678883	4.59583	1.12923	0.0013505	2.01513	0.989283	0.305467
DGF_ENCODE.flanking.500L2_0	0.693619	0.289394	0.289322	0.111893	0.454139	0.0482794	1.0237	0.391856	0.951743
DHS_peaks_TrynkaL2_0	3.31126	0.892556	0.010413	3.12728	1.30779	0.100215	3.44556	1.38003	0.0747226
DHS_TrynkaL2_0	2.6062	0.603778	0.00809255	2.72205	0.96711	0.0742363	2.75678	0.912108	0.0534083
DHS_Trynka.flanking.500L2_0	0.788005	0.320842	0.509025	0.36417	0.545009	0.243458	0.691713	0.462167	0.506539
Enhancer_AnderssonL2_0	3.62721	3.65573	0.469898	3.67917	5.69292	0.638098	10.5215	5.74801	0.0925028
Enhancer_Andersson.flanking.500L2_0	-2.58492	1.43646	0.0140028	-1.62022	2.38553	0.272498	-4.37241	2.45239	0.02793
Enhancer_HoffmanL2_0	1.45231	0.894535	0.613929	1.20934	1.41884	0.882848	1.62614	1.43826	0.662751
Enhancer_Hoffman.flanking.500L2_0	2.77061	1.01303	0.0852346	1.74479	1.58971	0.640574	2.5235	1.48909	0.309972
FetalDHS_TrynkaL2_0	3.14504	0.966286	0.0235114	2.94335	1.44848	0.17855	3.48764	1.4044	0.0673506
FetalDHS_Trynka.flanking.500L2_0	1.41892	0.44508	0.351057	0.671228	0.672509	0.625362	1.44238	0.66287	0.507838
H3K27ac_HniszL2_0	1.49553	0.0917725	1.53978e-06	1.16779	0.127657	0.195273	1.64725	0.133524	7.5486e-06
H3K27ac_Hnisz.flanking.500L2_0	-0.313623	1.11016	0.240312	2.17809	1.7389	0.499239	-1.76603	1.56719	0.0814186
H3K27ac_PGC2L2_0	1.9252	0.225474	6.68955e-05	1.53655	0.334541	0.107683	1.95517	0.330596	0.00399317
H3K27ac_PGC2.flanking.500L2_0	0.702069	0.888115	0.737907	1.87766	1.3124	0.503483	0.374833	1.2118	0.607722
H3K4me1_peaks_TrynkaL2_0	2.39385	0.558565	0.0131114	2.82349	0.755305	0.0171764	1.94737	0.793942	0.229066
H3K4me1_TrynkaL2_0	1.77291	0.170443	1.52496e-05	1.84341	0.260885	0.00122762	1.4153	0.240149	0.0865096
H3K4me1_Trynka.flanking.500L2_0	0.44648	0.435614	0.207437	0.14909	0.640969	0.182041	1.13758	0.646067	0.831375
H3K4me3_peaks_TrynkaL2_0	2.34176	1.44387	0.351141	3.66971	1.94986	0.169525	0.621609	2.18307	0.861943
H3K4me3_TrynkaL2_0	2.44228	0.400997	0.000667458	2.11985	0.545898	0.0451295	2.54632	0.586448	0.00927609
H3K4me3_Trynka.flanking.500L2_0	0.850154	0.640932	0.814975	0.808583	0.888495	0.829765	0.347241	0.895598	0.466952
H3K9ac_peaks_TrynkaL2_0	5.8663	1.47912	0.00112783	6.4466	1.9314	0.0051685	4.36104	2.09903	0.105574
H3K9ac_TrynkaL2_0	3.05835	0.443805	6.53614e-06	3.38588	0.636329	0.000179772	2.09999	0.596305	0.0625026
H3K9ac_Trynka.flanking.500L2_0	0.0365889	0.673058	0.143632	-0.259252	0.9826	0.198059	1.29402	0.846029	0.729197
Intron_UCSCL2_0	1.21549	0.0722301	0.00380557	1.20102	0.100918	0.0443646	1.29481	0.112006	0.0106106
Intron_UCSC.flanking.500L2_0	7.20748	2.76358	0.0269069	8.06255	3.69333	0.055453	3.82741	4.19117	0.500306
PromoterFlanking_HoffmanL2_0	-0.945786	3.41495	0.565437	-5.14978	5.03387	0.221826	-2.25751	4.86452	0.49691
PromoterFlanking_Hoffman.flanking.500L2_0	2.25454	1.60112	0.433778	4.12475	2.46702	0.206049	0.999345	2.01605	0.999741
Promoter_UCSCL2_0	2.06774	0.760771	0.165437	2.81687	1.17947	0.122684	1.6326	0.977863	0.518778
Promoter_UCSC.flanking.500L2_0	0.427127	2.61259	0.826588	-6.55663	4.24173	0.073227	3.00726	3.67562	0.581435
Repressed_HoffmanL2_0	0.427315	0.162899	0.000881015	0.733205	0.252299	0.294112	0.32486	0.237217	0.00627455
Repressed_Hoffman.flanking.500L2_0	1.34653	0.307732	0.264695	1.03955	0.544792	0.942201	1.40971	0.440817	0.357642
SuperEnhancer_HniszL2_0	1.77766	0.134594	1.54217e-07	1.41941	0.178514	0.0215973	1.93902	0.190271	2.7575e-06
SuperEnhancer_Hnisz.flanking.500L2_0	2.06906	4.12622	0.795238	7.64503	6.34261	0.295977	-1.671	6.29913	0.671697
TFBS_ENCODEL2_0	1.51162	0.601342	0.391393	1.35889	0.862175	0.678151	1.3368	0.838492	0.68712
TFBS_ENCODE.flanking.500L2_0	1.88175	0.439945	0.0470383	1.46551	0.687103	0.497523	1.91242	0.66278	0.163571
Transcr_HoffmanL2_0	1.50041	0.184826	0.00842889	1.09486	0.290201	0.743957	1.82454	0.280061	0.004441
Transcr_Hoffman.flanking.500L2_0	0.442981	0.19711	0.0061858	0.964873	0.307888	0.90935	0.138102	0.287657	0.0037774
TSS_HoffmanL2_0	6.92696	2.03412	0.00442303	6.21883	2.65174	0.0501431	7.08843	3.1227	0.051849
TSS_Hoffman.flanking.500L2_0	0.470726	2.17777	0.807696	0.905269	3.51543	0.978513	0.455982	2.96834	0.854525
UTR_3_UCSCL2_0	4.46254	1.66456	0.0427201	1.57256	2.28302	0.802045	5.7187	2.44892	0.0584053
UTR_3_UCSC.flanking.500L2_0	0.151532	1.36983	0.537147	0.172522	1.87287	0.659679	-1.28837	2.05484	0.271333
UTR_5_UCSCL2_0	7.46713	2.63953	0.0134161	6.55437	3.80777	0.144235	6.24127	4.03354	0.188681
UTR_5_UCSC.flanking.500L2_0	2.13624	1.37696	0.409145	3.34019	1.70525	0.169977	1.18519	1.86734	0.920721
WeakEnhancer_HoffmanL2_0	4.13146	1.64922	0.0614015	-0.420894	2.8396	0.6157	6.42476	2.44071	0.0320291
WeakEnhancer_Hoffman.flanking.500L2_0	0.243792	0.809481	0.353833	0.501719	1.1447	0.6636	-0.584702	1.18452	0.188907
GERP.NSL2_0	1.91484	0.103043	1.11436e-16	1.87749	0.154038	1.199e-08	1.81546	0.147713	1.06134e-08
GERP.RSsup4L2_0	15.8623	3.31447	1.05812e-05	16.014	5.39804	0.00558151	15.0586	4.86061	0.00424964
MAFbin1L2_0	0.551409	0.163412	0.00475441	0.481916	0.25085	0.0310308	0.56611	0.2244	0.0490336
MAFbin2L2_0	0.567987	0.168743	0.0111834	0.328949	0.270021	0.00855403	0.421727	0.227556	0.0111669
MAFbin3L2_0	0.427542	0.156163	0.000207795	0.283549	0.256287	0.00332464	0.398989	0.213498	0.00424815
MAFbin4L2_0	0.826267	0.206076	0.401958	0.8725	0.306764	0.678644	0.720949	0.28217	0.323998
MAFbin5L2_0	1.11799	0.182174	0.515499	1.47894	0.324892	0.133835	0.877912	0.266503	0.645601
MAFbin6L2_0	1.24862	0.224654	0.265607	1.32134	0.329615	0.325456	1.37987	0.298221	0.200518
MAFbin7L2_0	1.15818	0.274331	0.565853	1.56353	0.449133	0.204449	1.33145	0.327043	0.308643
MAFbin8L2_0	1.23575	0.240383	0.325482	1.29026	0.357662	0.419456	1.20956	0.31448	0.503215
MAFbin9L2_0	1.52071	0.225348	0.0214373	1.09276	0.352053	0.791921	1.80678	0.300925	0.00736492
MAFbin10L2_0	1.35697	0.231175	0.125952	1.30934	0.34637	0.371991	1.29093	0.29334	0.321763
MAF_Adj_Predicted_Allele_AgeL2_0	-33683.9	23101.7	0.156962	-24689.1	33119.3	0.469383	-15945.6	32606.2	0.628339
MAF_Adj_LLD_AFRL2_0	-123.556	18.4964	3.48771e-07	-74.0222	28.3594	0.0234071	-146.492	22.2155	2.15406e-06
Recomb_Rate_10kbL2_0	1.01733	0.103625	0.867741	0.951693	0.179732	0.785993	0.931765	0.151116	0.64708
Nucleotide_Diversity_10kbL2_0	0.847996	0.0228734	7.0233e-10	0.893154	0.0391228	0.0050601	0.828165	0.027458	3.78729e-08
Backgrd_Selection_StatL2_0	1.29161	0.0498185	1.26321e-10	1.3307	0.0767014	1.28764e-07	1.3072	0.0631572	1.55661e-08
CpG_Content_50kbL2_0	1.16367	0.022171	1.52864e-10	1.11515	0.0286644	0.000275559	1.18621	0.0289001	1.4937e-09
MAF_Adj_ASMCL2_0	1.80404e+13	-2.77975e+12	3.46099e-10	2.24804e+13	-4.17212e+12	5.30744e-09	1.99325e+13	-3.65365e+12	7.30467e-08
GTEx_eQTL_MaxCPPL2_0	4.46492	1.56044	0.0278551	0.888885	2.0552	0.957072	6.30251	2.5945	0.0455611
BLUEPRINT_H3K27acQTL_MaxCPPL2_0	1.20235	1.08577	0.851147	-1.1636	1.36915	0.10742	3.59562	1.67326	0.11216
BLUEPRINT_H3K4me1QTL_MaxCPPL2_0	3.98133	1.31964	0.0276421	4.22998	1.64913	0.0546564	4.85753	1.73171	0.0299518
BLUEPRINT_DNA_methylation_MaxCPPL2_0	3.27757	0.687373	0.00174701	3.35974	0.879592	0.0112639	3.33851	1.03257	0.0305496
synonymousL2_0	-1.34748	5.66982	0.678238	4.76182	8.11021	0.643609	-8.70118	7.46287	0.195796
non_synonymousL2_0	11.8882	4.70986	0.0219692	15.8313	8.19528	0.0715633	11.9021	7.83198	0.167123
Conserved_Vertebrate_phastCons46wayL2_0	8.95015	1.54727	5.35918e-07	6.41977	2.25328	0.0142877	7.78584	2.0937	0.00118174
Conserved_Vertebrate_phastCons46way.flanking.500L2_0	0.90313	0.241712	0.687655	1.31425	0.364019	0.38836	0.760479	0.31373	0.4473
Conserved_Mammal_phastCons46wayL2_0	12.3257	2.26165	1.32968e-06	11.0828	3.12294	0.000788357	10.3893	3.0754	0.00260693
Conserved_Mammal_phastCons46way.flanking.500L2_0	1.18587	0.288885	0.517978	1.25046	0.401807	0.533123	1.08566	0.384531	0.822953
Conserved_Primate_phastCons46wayL2_0	13.8668	2.30891	1.2847e-07	13.3682	3.43546	0.00020426	14.0851	2.95252	2.1921e-05
Conserved_Primate_phastCons46way.flanking.500L2_0	1.9012	0.494268	0.0648511	2.46569	0.735209	0.0476272	1.38125	0.633019	0.540573
BivFlnkL2_0	6.57984	1.9376	0.00507197	8.70788	2.70937	0.00432642	4.27313	2.59582	0.2061
BivFlnk.flanking.500L2_0	0.801582	1.85854	0.914868	-4.86044	2.75042	0.029064	3.23713	2.35968	0.344534
Human_Promoter_VillarL2_0	6.22641	1.52756	0.000811714	4.01582	2.01211	0.13505	5.75222	2.00395	0.0166978
Human_Promoter_Villar.flanking.500L2_0	-7.01514	5.60035	0.155394	-1.43318	7.75187	0.753484	-8.53779	6.98637	0.171624
Human_Enhancer_VillarL2_0	0.567187	0.838602	0.60468	-0.688104	1.0729	0.108166	1.95997	1.52566	0.529649
Human_Enhancer_Villar.flanking.500L2_0	3.25015	2.91601	0.439358	6.24111	3.9727	0.183562	-0.372018	4.73001	0.771917
Ancient_Sequence_Age_Human_PromoterL2_0	25.8922	5.08351	3.29209e-06	16.6003	6.46369	0.0159656	28.1711	6.31148	1.46929e-05
Ancient_Sequence_Age_Human_Promoter.flanking.500L2_0	-2.73939	3.30645	0.262145	-2.51353	4.61619	0.447312	-2.37088	5.32919	0.528449
Ancient_Sequence_Age_Human_EnhancerL2_0	5.25718	3.70098	0.254674	4.41265	4.53792	0.459024	6.80953	5.80024	0.315507
Ancient_Sequence_Age_Human_Enhancer.flanking.500L2_0	0.994853	2.16866	0.998108	0.00667965	3.03803	0.744885	3.70114	3.24277	0.408601
Human_Enhancer_Villar_Species_Enhancer_CountL2_0	1.27827	1.32069	0.833005	0.289892	1.41345	0.61447	3.18713	2.4991	0.382046
Human_Promoter_Villar_ExACL2_0	14.7228	4.62084	0.00294104	7.45928	5.36005	0.22962	19.9383	6.76427	0.00447353
Human_Promoter_Villar_ExAC.flanking.500L2_0	-25.7405	11.6761	0.0234299	2.85841	19.0767	0.922433	-33.7606	16.8253	0.0382427
